# Urinary Astrocyte-derived Extracellular Vesicles: A Non-invasive Tool for Capturing Human *In Vivo* Molecular “Movies” of Brain

**DOI:** 10.1101/2024.01.12.24301104

**Authors:** Xin-hui Xie, Mian-mian Chen, Shu-xian Xu, Jun-hua Mei, Qing Yang, Chao Wang, Zhongchun Liu

## Abstract

The identification of particularly individual-level biomarkers, for certain central nervous system (CNS) diseases remains challenging. A recent approach involving the enrichment of brain-derived extracellular vesicles (BDEVs) from peripheral blood has emerged as a promising method to obtain direct *in vivo* CNS data, bypassing the blood-brain barrier. However, for rapidly evolving CNS diseases (*e.g.*, weeks or even days), the Nyquist-Shannon sampling theorem dictates the need for a high-frequency sampling rate. Obviously, daily collection of blood or cerebrospinal fluid from human subjects is impractical. Thus, we innovated a novel method to isolate astrocyte-derived EVs from urine (uADEVs). It involves three main steps: 1) concentrating urine samples, 2) isolating total EVs from urine (uTEVs) using ultracentrifugation, and 3) using an anti-glutamate/aspartate transporter (GLAST) antibody to isolate GLAST^+^EVs from uTEVs. Subsequently, we confirmed the identity of these GLAST^+^EVs as uADEVs using transmission electron microscopy, nanoparticle tracking analysis, western blotting, and the measurement of astrocyte-related neurotrophins. Furthermore, we applied the uADEVs protocol to depict the detailed trajectory of the N-methyl-d-aspartic acid receptor (NMDAR) subunit zeta-1 (GluN1) in an anti-NMDAR encephalitis patient, demonstrated the potential of this method for capturing intricate trajectories of CNS-specific molecular *in vivo* signals at the individual level. This non-invasive approach enables frequent sampling, up to daily or even half-daily, analogous to capturing molecular “movies” of the brain, coupled with appropriate signal processing algorithms, holds promise for identifying novel biomarkers or illuminating the etiology of rapidly evolving CNS diseases by tracking the precise trajectories of target molecules.
