## Supplementary Material 2: Individual Participant Data. for "Urinary Astrocyte-derived Extracellular Vesicles: A Non-invasive Tool for Capturing Human *In Vivo* Molecular “Movies” of Brain"

### Sheet: Sheet1
Individual Participant Data
Sample_ID	Sub_ID	Sex	Age	Urine_vol_ml	Sample_type	Particles/ml	10E10 Particles/ml	BDNF (pg/ml)	EGF (pg/ml)	FGF-2 (pg/ml)	GDNF (pg/ml)	GFAP (pg/ml)	NGF-beta (pg/ml)	S100B (pg/ml)	BDNF per 10E10 Particles (pg)	EGF per 10E10 Particles (pg)	FGF-2 per 10E10 Particles (pg)	GDNF per 10E10 Particles (pg)	GFAP per 10E10 Particles (pg)	NGF-betaper 10E10 Particles (pg)	S100B per 10E10 Particles (pg)
U_UC_ADE_1	1	Male	30-40	550	uADEV	48000000000	4.8	3.05	144.19	22.95	119.18	74.93	3.95	3.3	0.635417	30.0396	4.78125	24.8292	15.6104	0.822917	0.6875
U_UC_ADE_2	2	Male	20-30	500	uADEV	35000000000	3.5	3.95	130.41	9.34	97.83	14.45	1.81	2.98	1.12857	37.26	2.66857	27.9514	4.12857	0.517143	0.851429
U_UC_ADE_3	3	Male	20-30	600	uADEV	54000000000	5.4	3.48	170.8	6.24	159.12	15.66	1.81	4.87	0.644444	31.6296	1.15556	29.4667	2.9	0.335185	0.901852
U_UC_ADE_4	4	Male	20-30	600	uADEV	44000000000	4.4	2.7	161.05	21.57	118.34	14.45	11.83	4.44	0.613636	36.6023	4.90227	26.8955	3.28409	2.68864	1.00909
U_UC_ADE_5	5	Female	20-30	600	uADEV	53000000000	5.3	2.87	304.74	21.69	125.12	50.55	1.81	2.27	0.541509	57.4981	4.09245	23.6075	9.53774	0.341509	0.428302
U_UC_ADE_6	6	Male	30-40	600	uADEV	53000000000	5.3	3.31	217.08	5.8	97.42	25.79	7.39	5.41	0.624528	40.9585	1.09434	18.3811	4.86604	1.39434	1.02075
U_UC_ADE_7	7	Female	20-30	300	uADEV	86000000000	8.6	1.34	317.8	26.41	129.37	37.2	1.81	6.23	0.155814	36.9535	3.07093	15.043	4.32558	0.210465	0.724419
U_UC_ADE_8	8	Male	20-30	600	uADEV	37000000000	3.7	2.31	97.11	17	94.93	12.07	1.81	3.06	0.624324	26.2459	4.59459	25.6568	3.26216	0.489189	0.827027
U_UC_ADE_9	9	Female	20-30	500	uADEV	70000000000	7	4.59	323.34	51.55	128.52	157.61	14.49	3.06	0.655714	46.1914	7.36429	18.36	22.5157	2.07	0.437143
U_UC_TEV_1	1	Male	30-40	550	uTEV	580000000000	58	1.09	449.3	27.34	151.73	27.1	3.68	4.01	0.0187931	7.74655	0.471379	2.61603	0.467241	0.0634483	0.0691379
U_UC_TEV_2	2	Male	20-30	500	uTEV	1900000000000	190	0.98	473.73	16.55	119.18	20.64	6.17	2.7	0.00515789	2.49332	0.0871053	0.627263	0.108632	0.0324737	0.0142105
U_UC_TEV_3	3	Male	20-30	600	uTEV	1200000000000	120	0.69	478.15	23.41	131.51	23.19	3.62	3.06	0.00575	3.98458	0.195083	1.09592	0.19325	0.0301667	0.0255
U_UC_TEV_4	4	Male	20-30	600	uTEV	1500000000000	150	2.77	312.01	24.1	140.08	36.51	4.42	8.52	0.0184667	2.08007	0.160667	0.933867	0.2434	0.0294667	0.0568
U_UC_TEV_5	5	Female	20-30	600	uTEV	2400000000000	240	2.13	423.05	39.24	123.84	33.78	14.17	8.25	0.008875	1.76271	0.1635	0.516	0.14075	0.0590417	0.034375
U_UC_TEV_6	6	Male	30-40	600	uTEV	2600000000000	260	1.95	520.52	14.28	108.66	124.52	4.49	3.34	0.0075	2.002	0.0549231	0.417923	0.478923	0.0172692	0.0128462
U_UC_TEV_7	7	Female	20-30	300	uTEV	3000000000000	300	3.18	249.24	30.82	131.08	44.86	6.6	1.91	0.0106	0.8308	0.102733	0.436933	0.149533	0.022	0.00636667
U_UC_TEV_8	8	Male	20-30	600	uTEV	1500000000000	150	0.53	471.59	13.15	124.27	16.89	15.13	4.32	0.00353333	3.14393	0.0876667	0.828467	0.1126	0.100867	0.0288
U_UC_TEV_9	9	Female	20-30	500	uTEV	2500000000000	250	2.75	201.78	33.85	149.57	167.74	3.95	3.06	0.011	0.80712	0.1354	0.59828	0.67096	0.0158	0.01224
